# Vitamins D_2_ and D_3_ have overlapping but different effects on human gene expression revealed through analysis of blood transcriptomes in a randomised double-blind placebo-controlled food-fortification trial

**DOI:** 10.1101/2020.12.16.20247700

**Authors:** Louise R. Durrant, Giselda Bucca, Andrew Hesketh, Carla Möller-Levet, Laura Tripkovic, Huihai Wu, Kathryn H. Hart, John C. Mathers, Ruan M. Elliott, Susan A. Lanham-New, Colin P. Smith

## Abstract

For the first time, we report the influence of vitamin D_2_ and vitamin D_3_ on genome-wide gene expression in whole blood from healthy women representing two ethnic groups, white European and South Asian. In this randomised placebo-controlled trial, participants were given daily physiological doses (15 µg) of either vitamin D_2_ or D_3_ for 12 weeks and changes in the transcriptome were compared relative to the transcriptome at baseline. While there was some overlap in the repertoire of differentially expressed genes after supplementation with each vitamin D source, most changes were specific to either vitamin D_3_ or vitamin D_2_, suggesting that each form of the vitamin may have different effects on human physiology. Notably, following vitamin D_3_ supplementation, the majority of changes in gene expression reflected a down-regulation in the activity of genes, many encoding components of the innate and adaptive immune systems. These are consistent with the emerging concept that vitamin D orchestrates a shift in the immune system towards a more tolerogenic status. Moreover, divergent changes were observed following supplementation with either vitamin D_3_ or vitamin D_2_ for gene expression associated with type 1 and type 2 interferon activity. This is particularly intriguing as interferons play a critical role in the innate response to infection and aberrant type 1 interferon signalling is implicated in severe COVID-19 disease. The observed differences in gene expression after supplementation with vitamin D_2_ compared with vitamin D_3_ warrant a more intensive investigation of the biological effects of the two forms of vitamin D on human physiology.

**Significance statements:** This study suggests that the influence of vitamins D_2_ and D_3_ on human physiology may not be the same, as deduced from differences in gene expression within whole blood.

South Asian participants were found to respond differently to vitamin D supplementation at the transcriptome level from white Europeans.

The differentially expressed immune pathways identified in this study are consistent with vitamin D orchestrating a more tolerogenic immune status and this could be relevant in the context of the severity of immune response to viral infections such as Covid-19.

The potential relevance of this study to severe Covid-19 disease is highlighted by our observed enhancement of type 1 interferon signalling by vitamin D_3_, but not vitamin D_2_.
