## Supplemental data file 3 for "Vitamins D_2_ and D_3_ have overlapping but different effects on human gene expression revealed through analysis of blood transcriptomes in a randomised double-blind placebo-controlled food-fortification trial"

### Sheet: cc.Eth.fig2d.GOBP
Cluster	ID	Description	GeneRatio	BgRatio	pvalue	p.adjust	qvalue	geneID	Count
Blue	GO:0043312	neutrophil degranulation	17/91	485/17653	3.86762e-10	3.10546e-07	2.83921e-07	CPPED1/ATP6AP2/MANBA/LAMP2/DOCK2/MGAM/VCL/CD93/SIRPA/SLC11A1/CXCR2/MME/FPR2/PTAFR/RNASET2/ATG7/C5AR1	17
Blue	GO:0002283	neutrophil activation involved in immune response	17/91	488/17653	4.25075e-10	3.10546e-07	2.83921e-07	CPPED1/ATP6AP2/MANBA/LAMP2/DOCK2/MGAM/VCL/CD93/SIRPA/SLC11A1/CXCR2/MME/FPR2/PTAFR/RNASET2/ATG7/C5AR1	17
Blue	GO:0042119	neutrophil activation	17/91	498/17653	5.7961e-10	3.10546e-07	2.83921e-07	CPPED1/ATP6AP2/MANBA/LAMP2/DOCK2/MGAM/VCL/CD93/SIRPA/SLC11A1/CXCR2/MME/FPR2/PTAFR/RNASET2/ATG7/C5AR1	17
Blue	GO:0002446	neutrophil mediated immunity	17/91	500/17653	6.16163e-10	3.10546e-07	2.83921e-07	CPPED1/ATP6AP2/MANBA/LAMP2/DOCK2/MGAM/VCL/CD93/SIRPA/SLC11A1/CXCR2/MME/FPR2/PTAFR/RNASET2/ATG7/C5AR1	17
Blue	GO:0001768	establishment of T cell polarity	3/91	10/17653	1.54914e-05	0.00624614	0.00571063	DOCK2/DOCK8/RIPOR2	3
Blue	GO:0001767	establishment of lymphocyte polarity	3/91	11/17653	2.12212e-05	0.00713031	0.00651899	DOCK2/DOCK8/RIPOR2	3
Blue	GO:0002687	positive regulation of leukocyte migration	6/91	123/17653	4.16134e-05	0.0119846	0.0109571	DOCK8/RIPOR2/CXCR2/FPR2/PTAFR/C5AR1	6
Blue	GO:2000106	regulation of leukocyte apoptotic process	5/91	84/17653	7.29747e-05	0.0183896	0.016813	PIK3CD/DOCK8/CXCR2/BCL6/TSC22D3	5
Blue	GO:2000107	negative regulation of leukocyte apoptotic process	4/91	49/17653	0.000117245	0.0262629	0.0240112	DOCK8/CXCR2/BCL6/TSC22D3	4
Blue	GO:0071887	leukocyte apoptotic process	5/91	102/17653	0.000183064	0.0353868	0.0323529	PIK3CD/DOCK8/CXCR2/BCL6/TSC22D3	5
Blue	GO:0030335	positive regulation of cell migration	10/91	486/17653	0.000199354	0.0353868	0.0323529	PIK3CD/DOCK8/NUMB/RIPOR2/CXCR2/FPR2/PTAFR/SOD2/PDPK1/C5AR1	10
Blue	GO:0007519	skeletal muscle tissue development	6/91	165/17653	0.000210636	0.0353868	0.0323529	EP300/SVIL/RIPOR2/CFLAR/TSC22D3/USP19	6
Blue	GO:0060538	skeletal muscle organ development	6/91	173/17653	0.000271957	0.0421742	0.0385584	EP300/SVIL/RIPOR2/CFLAR/TSC22D3/USP19	6
Blue	GO:0002685	regulation of leukocyte migration	6/91	176/17653	0.000298267	0.0424941	0.0388508	DOCK8/RIPOR2/CXCR2/FPR2/PTAFR/C5AR1	6
Blue	GO:0044247	cellular polysaccharide catabolic process	3/91	26/17653	0.000316176	0.0424941	0.0388508	PHKB/MANBA/MGAM	3
Blue	GO:0000272	polysaccharide catabolic process	3/91	28/17653	0.000395423	0.0498232	0.0455516	PHKB/MANBA/MGAM	3
Blue	GO:0090023	positive regulation of neutrophil chemotaxis	3/91	30/17653	0.000486415	0.0576831	0.0527376	RIPOR2/CXCR2/C5AR1	3
Blue	GO:0070229	negative regulation of lymphocyte apoptotic process	3/91	31/17653	0.000536528	0.0600912	0.0549392	DOCK8/BCL6/TSC22D3	3
Blue	GO:0071624	positive regulation of granulocyte chemotaxis	3/91	32/17653	0.00058983	0.0620546	0.0567343	RIPOR2/CXCR2/C5AR1	3
Blue	GO:0042110	T cell activation	9/91	463/17653	0.000635154	0.0620546	0.0567343	PIK3CD/APBB1IP/DOCK2/DOCK8/SIRPA/RIPOR2/SLC11A1/BCL6/PDPK1	9
Blue	GO:1902624	positive regulation of neutrophil migration	3/91	33/17653	0.000646402	0.0620546	0.0567343	RIPOR2/CXCR2/C5AR1	3
Blue	GO:0050900	leukocyte migration	9/91	470/17653	0.0007068	0.0647686	0.0592157	PIK3CD/DOCK8/SIRPA/RIPOR2/CXCR2/FPR2/PTAFR/TREM1/C5AR1	9
Blue	GO:0090022	regulation of neutrophil chemotaxis	3/91	35/17653	0.00076967	0.0674632	0.0616793	RIPOR2/CXCR2/C5AR1	3
Blue	GO:1902622	regulation of neutrophil migration	3/91	38/17653	0.000981034	0.0816748	0.0746724	RIPOR2/CXCR2/C5AR1	3
Blue	GO:0071453	cellular response to oxygen levels	6/91	222/17653	0.00101283	0.0816748	0.0746724	ATP6V1A/EP300/NDRG1/CFLAR/USP19/ATG7	6
Blue	GO:0002690	positive regulation of leukocyte chemotaxis	4/91	87/17653	0.00106125	0.082288	0.0752331	RIPOR2/CXCR2/FPR2/C5AR1	4
Blue	GO:0030593	neutrophil chemotaxis	4/91	88/17653	0.00110745	0.0826897	0.0756003	PIK3CD/RIPOR2/CXCR2/C5AR1	4
Blue	GO:0072672	neutrophil extravasation	2/91	10/17653	0.00115133	0.0826897	0.0756003	PIK3CD/RIPOR2	2
Blue	GO:0003073	regulation of systemic arterial blood pressure	4/91	90/17653	0.00120405	0.0826897	0.0756003	ATP6AP2/WNK1/MME/SOD2	4
Blue	GO:0097327	response to antineoplastic agent	4/91	91/17653	0.00125449	0.0826897	0.0756003	KIF1B/CTNNA1/CFLAR/PTAFR	4
Blue	GO:0001819	positive regulation of cytokine production	8/91	411/17653	0.00127152	0.0826897	0.0756003	LRRFIP1/ATP6AP2/EP300/MBP/SEC14L1/SLC11A1/PTAFR/C5AR1	8
Blue	GO:0002002	regulation of angiotensin levels in blood	2/91	12/17653	0.00167732	0.0894645	0.0817943	ATP6AP2/MME	2
Blue	GO:0002003	angiotensin maturation	2/91	12/17653	0.00167732	0.0894645	0.0817943	ATP6AP2/MME	2
Blue	GO:0002430	complement receptor mediated signaling pathway	2/91	12/17653	0.00167732	0.0894645	0.0817943	FPR2/C5AR1	2
Blue	GO:1990266	neutrophil migration	4/91	99/17653	0.00171256	0.0894645	0.0817943	PIK3CD/RIPOR2/CXCR2/C5AR1	4
Blue	GO:0044275	cellular carbohydrate catabolic process	3/91	47/17653	0.00182365	0.0894645	0.0817943	PHKB/MANBA/MGAM	3
Blue	GO:0071622	regulation of granulocyte chemotaxis	3/91	47/17653	0.00182365	0.0894645	0.0817943	RIPOR2/CXCR2/C5AR1	3
Blue	GO:0001771	immunological synapse formation	2/91	13/17653	0.00197565	0.0894645	0.0817943	DOCK2/DOCK8	2
Blue	GO:0002693	positive regulation of cellular extravasation	2/91	13/17653	0.00197565	0.0894645	0.0817943	RIPOR2/PTAFR	2
Blue	GO:0048642	negative regulation of skeletal muscle tissue development	2/91	13/17653	0.00197565	0.0894645	0.0817943	TSC22D3/USP19	2
Blue	GO:0003044	regulation of systemic arterial blood pressure mediated by a chemical signal	3/91	49/17653	0.00205677	0.0894645	0.0817943	ATP6AP2/MME/SOD2	3
Blue	GO:0010518	positive regulation of phospholipase activity	3/91	49/17653	0.00205677	0.0894645	0.0817943	PTAFR/PDPK1/C5AR1	3
Blue	GO:0071621	granulocyte chemotaxis	4/91	105/17653	0.00212438	0.0894645	0.0817943	PIK3CD/RIPOR2/CXCR2/C5AR1	4
Blue	GO:0010665	regulation of cardiac muscle cell apoptotic process	3/91	50/17653	0.00217995	0.0894645	0.0817943	CXCR2/CFLAR/PDPK1	3
Blue	GO:1990090	cellular response to nerve growth factor stimulus	3/91	50/17653	0.00217995	0.0894645	0.0817943	KIF1B/EIF4A3/PDPK1	3
Blue	GO:0008217	regulation of blood pressure	5/91	177/17653	0.00222208	0.0894645	0.0817943	ATP6AP2/WNK1/MME/PTAFR/SOD2	5
Blue	GO:0097529	myeloid leukocyte migration	5/91	177/17653	0.00222208	0.0894645	0.0817943	PIK3CD/RIPOR2/CXCR2/FPR2/C5AR1	5
Blue	GO:0046486	glycerolipid metabolic process	8/91	450/17653	0.00224536	0.0894645	0.0817943	PIK3CD/ABHD2/ARF3/ACSL1/SERINC3/HADHB/FPR2/PISD	8
Blue	GO:0001780	neutrophil homeostasis	2/91	14/17653	0.00229722	0.0894645	0.0817943	PIK3CD/CXCR2	2
Blue	GO:0036295	cellular response to increased oxygen levels	2/91	14/17653	0.00229722	0.0894645	0.0817943	ATP6V1A/ATG7	2
Blue	GO:0045123	cellular extravasation	3/91	51/17653	0.00230762	0.0894645	0.0817943	PIK3CD/RIPOR2/PTAFR	3
Blue	GO:0072678	T cell migration	3/91	51/17653	0.00230762	0.0894645	0.0817943	PIK3CD/DOCK8/RIPOR2	3
Blue	GO:0010662	regulation of striated muscle cell apoptotic process	3/91	52/17653	0.00243984	0.0910872	0.0832778	CXCR2/CFLAR/PDPK1	3
Blue	GO:0050766	positive regulation of phagocytosis	3/91	52/17653	0.00243984	0.0910872	0.0832778	DOCK2/SIRPA/SLC11A1	3
Blue	GO:0010659	cardiac muscle cell apoptotic process	3/91	53/17653	0.00257665	0.0919586	0.0840745	CXCR2/CFLAR/PDPK1	3
Blue	GO:1990089	response to nerve growth factor	3/91	53/17653	0.00257665	0.0919586	0.0840745	KIF1B/EIF4A3/PDPK1	3
Blue	GO:0002688	regulation of leukocyte chemotaxis	4/91	111/17653	0.00260002	0.0919586	0.0840745	RIPOR2/CXCR2/FPR2/C5AR1	4
Blue	GO:0051058	negative regulation of small GTPase mediated signal transduction	3/91	54/17653	0.00271813	0.0941069	0.0860386	RIPOR2/ARHGAP25/BCL6	3
Blue	GO:0031099	regeneration	5/91	186/17653	0.00275412	0.0941069	0.0860386	CPQ/ULK1/CTNNA1/CFLAR/C5AR1	5
Blue	GO:0010658	striated muscle cell apoptotic process	3/91	55/17653	0.00286431	0.0946631	0.0865471	CXCR2/CFLAR/PDPK1	3
Blue	GO:0070228	regulation of lymphocyte apoptotic process	3/91	55/17653	0.00286431	0.0946631	0.0865471	DOCK8/BCL6/TSC22D3	3
Blue	GO:0045056	transcytosis	2/91	16/17653	0.00300906	0.0962899	0.0880345	LRPAP1/PTAFR	2
Blue	GO:0090136	epithelial cell-cell adhesion	2/91	16/17653	0.00300906	0.0962899	0.0880345	VCL/CTNNA1	2
Blue	GO:0045576	mast cell activation	3/91	57/17653	0.00317099	0.0998863	0.0913225	PIK3CD/NDRG1/PDPK1	3
Red	GO:0033108	mitochondrial respiratory chain complex assembly	6/48	98/17653	2.54885e-07	0.000178419	0.000149175	UQCR10/SDHAF1/NDUFS3/UQCC2/UQCC3/COX14	6
Red	GO:0017004	cytochrome complex assembly	4/48	35/17653	2.36766e-06	0.00082868	0.000692852	UQCR10/UQCC2/UQCC3/COX14	4
Red	GO:0006122	mitochondrial electron transport, ubiquinol to cytochrome c	3/48	15/17653	8.38989e-06	0.00195764	0.00163676	UQCR10/UQCRQ/UQCC3	3
Red	GO:0006119	oxidative phosphorylation	5/48	132/17653	2.86613e-05	0.00501573	0.00419361	UQCR10/UQCRQ/NDUFS3/UQCC2/UQCC3	5
Red	GO:0006614	SRP-dependent cotranslational protein targeting to membrane	4/48	91/17653	0.000108098	0.0110097	0.00920508	RPL35/RPSA/RPS15A/RPS29	4
Red	GO:0042775	mitochondrial ATP synthesis coupled electron transport	4/48	95/17653	0.00012774	0.0110097	0.00920508	UQCR10/UQCRQ/NDUFS3/UQCC3	4
Red	GO:0006613	cotranslational protein targeting to membrane	4/48	96/17653	0.000133029	0.0110097	0.00920508	RPL35/RPSA/RPS15A/RPS29	4
Red	GO:0042773	ATP synthesis coupled electron transport	4/48	96/17653	0.000133029	0.0110097	0.00920508	UQCR10/UQCRQ/NDUFS3/UQCC3	4
Red	GO:0045047	protein targeting to ER	4/48	101/17653	0.000161884	0.0110097	0.00920508	RPL35/RPSA/RPS15A/RPS29	4
Red	GO:0009205	purine ribonucleoside triphosphate metabolic process	6/48	309/17653	0.00018113	0.0110097	0.00920508	UQCR10/UQCRQ/NDUFS3/UQCC2/NME1/UQCC3	6
Red	GO:0072599	establishment of protein localization to endoplasmic reticulum	4/48	105/17653	0.00018803	0.0110097	0.00920508	RPL35/RPSA/RPS15A/RPS29	4
Red	GO:0009199	ribonucleoside triphosphate metabolic process	6/48	315/17653	0.000200994	0.0110097	0.00920508	UQCR10/UQCRQ/NDUFS3/UQCC2/NME1/UQCC3	6
Red	GO:0009144	purine nucleoside triphosphate metabolic process	6/48	316/17653	0.000204465	0.0110097	0.00920508	UQCR10/UQCRQ/NDUFS3/UQCC2/NME1/UQCC3	6
Red	GO:0022904	respiratory electron transport chain	4/48	113/17653	0.00024927	0.0124635	0.0104206	UQCR10/UQCRQ/NDUFS3/UQCC3	4
Red	GO:0009141	nucleoside triphosphate metabolic process	6/48	337/17653	0.000289023	0.0134878	0.011277	UQCR10/UQCRQ/NDUFS3/UQCC2/NME1/UQCC3	6
Red	GO:0000184	nuclear-transcribed mRNA catabolic process, nonsense-mediated decay	4/48	120/17653	0.000313625	0.0137211	0.0114721	RPL35/RPSA/RPS15A/RPS29	4
Red	GO:0032543	mitochondrial translation	4/48	130/17653	0.00042514	0.0165123	0.0138058	MRPL27/UQCC2/MRPL13/GADD45GIP1	4
Red	GO:0070972	protein localization to endoplasmic reticulum	4/48	131/17653	0.00043766	0.0165123	0.0138058	RPL35/RPSA/RPS15A/RPS29	4
Red	GO:0016233	telomere capping	3/48	55/17653	0.000448192	0.0165123	0.0138058	HIST1H4L/HIST1H4B/TEN1	3
Red	GO:0006401	RNA catabolic process	6/48	384/17653	0.000577842	0.0202245	0.0169095	RPL35/SLIRP/RPSA/RPS15A/RNASE3/RPS29	6
Red	GO:0140053	mitochondrial gene expression	4/48	155/17653	0.000823789	0.0269788	0.0225567	MRPL27/UQCC2/MRPL13/GADD45GIP1	4
Red	GO:0071428	rRNA-containing ribonucleoprotein complex export from nucleus	2/48	16/17653	0.000847905	0.0269788	0.0225567	RPSA/ZNF593	2
Red	GO:0000723	telomere maintenance	4/48	159/17653	0.000905858	0.0272616	0.0227932	HIST1H4L/HIST1H4B/POLE4/TEN1	4
Red	GO:0046034	ATP metabolic process	5/48	279/17653	0.000934684	0.0272616	0.0227932	UQCR10/UQCRQ/NDUFS3/UQCC2/UQCC3	5
Red	GO:0045653	negative regulation of megakaryocyte differentiation	2/48	18/17653	0.00107734	0.0301654	0.025221	HIST1H4L/HIST1H4B	2
Red	GO:0032200	telomere organization	4/48	172/17653	0.00121239	0.0326413	0.0272911	HIST1H4L/HIST1H4B/POLE4/TEN1	4
Red	GO:0019083	viral transcription	4/48	176/17653	0.00131973	0.0342152	0.028607	RPL35/RPSA/RPS15A/RPS29	4
Red	GO:0022900	electron transport chain	4/48	180/17653	0.00143355	0.0344051	0.0287657	UQCR10/UQCRQ/NDUFS3/UQCC3	4
Red	GO:0006612	protein targeting to membrane	4/48	182/17653	0.00149296	0.0344051	0.0287657	RPL35/RPSA/RPS15A/RPS29	4
Red	GO:0045333	cellular respiration	4/48	183/17653	0.0015233	0.0344051	0.0287657	UQCR10/UQCRQ/NDUFS3/UQCC3	4
Red	GO:0070125	mitochondrial translational elongation	3/48	87/17653	0.00170381	0.0344051	0.0287657	MRPL27/MRPL13/GADD45GIP1	3
Red	GO:0022613	ribonucleoprotein complex biogenesis	6/48	475/17653	0.0017318	0.0344051	0.0287657	RPL35/SNRPD2/RPSA/RPS15A/ZNF593/RPS29	6
Red	GO:0019080	viral gene expression	4/48	190/17653	0.00174785	0.0344051	0.0287657	RPL35/RPSA/RPS15A/RPS29	4
Red	GO:0045638	negative regulation of myeloid cell differentiation	3/48	88/17653	0.0017606	0.0344051	0.0287657	HIST1H4L/HIST1H4B/NME1	3
Red	GO:0009167	purine ribonucleoside monophosphate metabolic process	5/48	323/17653	0.00178702	0.0344051	0.0287657	UQCR10/UQCRQ/NDUFS3/UQCC2/UQCC3	5
Red	GO:0009126	purine nucleoside monophosphate metabolic process	5/48	324/17653	0.00181136	0.0344051	0.0287657	UQCR10/UQCRQ/NDUFS3/UQCC2/UQCC3	5
Red	GO:0070126	mitochondrial translational termination	3/48	89/17653	0.00181855	0.0344051	0.0287657	MRPL27/MRPL13/GADD45GIP1	3
Red	GO:0006413	translational initiation	4/48	195/17653	0.00192168	0.0353994	0.0295971	RPL35/RPSA/RPS15A/RPS29	4
Red	GO:0042254	ribosome biogenesis	5/48	335/17653	0.0020955	0.03715	0.0310608	RPL35/RPSA/RPS15A/ZNF593/RPS29	5
Red	GO:0009161	ribonucleoside monophosphate metabolic process	5/48	336/17653	0.00212286	0.03715	0.0310608	UQCR10/UQCRQ/NDUFS3/UQCC2/UQCC3	5
Red	GO:0000956	nuclear-transcribed mRNA catabolic process	4/48	209/17653	0.00247169	0.0421996	0.0352827	RPL35/RPSA/RPS15A/RPS29	4
Red	GO:0009123	nucleoside monophosphate metabolic process	5/48	352/17653	0.00259706	0.0432843	0.0361896	UQCR10/UQCRQ/NDUFS3/UQCC2/UQCC3	5
Red	GO:0006415	translational termination	3/48	102/17653	0.00268247	0.0436682	0.0365105	MRPL27/MRPL13/GADD45GIP1	3
Red	GO:0006335	DNA replication-dependent nucleosome assembly	2/48	32/17653	0.00340887	0.0518741	0.0433714	HIST1H4L/HIST1H4B	2
Red	GO:0034723	DNA replication-dependent nucleosome organization	2/48	32/17653	0.00340887	0.0518741	0.0433714	HIST1H4L/HIST1H4B	2
Red	GO:0042407	cristae formation	2/48	32/17653	0.00340887	0.0518741	0.0433714	MICOS13/UQCC3	2
Red	GO:0006342	chromatin silencing	3/48	123/17653	0.00454332	0.0676664	0.0565753	HIST1H4L/HIST1H4B/H2AFJ	3
Red	GO:0051291	protein heterooligomerization	3/48	124/17653	0.00464715	0.067771	0.0566627	GCHFR/HIST1H4L/HIST1H4B	3
Red	GO:0000183	chromatin silencing at rDNA	2/48	39/17653	0.00503143	0.0718776	0.0600961	HIST1H4L/HIST1H4B	2
Red	GO:0006605	protein targeting	5/48	419/17653	0.00544575	0.0761151	0.0636391	RPL35/DNAJC19/RPSA/RPS15A/RPS29	5
Red	GO:0007007	inner mitochondrial membrane organization	2/48	41/17653	0.00554864	0.0761151	0.0636391	MICOS13/UQCC3	2
Red	GO:0006364	rRNA processing	4/48	265/17653	0.00575411	0.0761151	0.0636391	RPL35/RPSA/RPS15A/RPS29	4
Red	GO:0006414	translational elongation	3/48	134/17653	0.00576514	0.0761151	0.0636391	MRPL27/MRPL13/GADD45GIP1	3
Red	GO:0019835	cytolysis	2/48	43/17653	0.00608921	0.0761151	0.0636391	ROMO1/GZMM	2
Red	GO:0034080	CENP-A containing nucleosome assembly	2/48	43/17653	0.00608921	0.0761151	0.0636391	HIST1H4L/HIST1H4B	2
Red	GO:0061641	CENP-A containing chromatin organization	2/48	43/17653	0.00608921	0.0761151	0.0636391	HIST1H4L/HIST1H4B	2
Red	GO:0045814	negative regulation of gene expression, epigenetic	3/48	138/17653	0.00625362	0.0763923	0.0638709	HIST1H4L/HIST1H4B/H2AFJ	3
Red	GO:1904837	beta-catenin-TCF complex assembly	2/48	44/17653	0.00636817	0.0763923	0.0638709	HIST1H4L/HIST1H4B	2
Red	GO:0007595	lactation	2/48	45/17653	0.00665287	0.0763923	0.0638709	NEURL1/NME1	2
Red	GO:0031055	chromatin remodeling at centromere	2/48	45/17653	0.00665287	0.0763923	0.0638709	HIST1H4L/HIST1H4B	2
Red	GO:0015980	energy derivation by oxidation of organic compounds	4/48	277/17653	0.00671519	0.0763923	0.0638709	UQCR10/UQCRQ/NDUFS3/UQCC3	4
Red	GO:1903707	negative regulation of hemopoiesis	3/48	142/17653	0.00676618	0.0763923	0.0638709	HIST1H4L/HIST1H4B/NME1	3
Red	GO:0051290	protein heterotetramerization	2/48	48/17653	0.00754111	0.0837901	0.0700561	HIST1H4L/HIST1H4B	2
Red	GO:0090150	establishment of protein localization to membrane	4/48	296/17653	0.00844587	0.0923767	0.0772352	RPL35/RPSA/RPS15A/RPS29	4
Red	GO:0016072	rRNA metabolic process	4/48	299/17653	0.00874347	0.0941604	0.0787266	RPL35/RPSA/RPS15A/RPS29	4
Red	GO:0006336	DNA replication-independent nucleosome assembly	2/48	53/17653	0.00913338	0.0954234	0.0797825	HIST1H4L/HIST1H4B	2
Red	GO:0034508	centromere complex assembly	2/48	53/17653	0.00913338	0.0954234	0.0797825	HIST1H4L/HIST1H4B	2
Red	GO:0034724	DNA replication-independent nucleosome organization	2/48	54/17653	0.00946833	0.0974681	0.0814922	HIST1H4L/HIST1H4B	2

### Sheet: cc.Eth.fig2d.GOCC
Cluster	ID	Description	GeneRatio	BgRatio	pvalue	p.adjust	qvalue	geneID	Count
Blue	GO:0101003	ficolin-1-rich granule membrane	7/95	61/18698	2.43619e-08	4.65048e-06	4.11749e-06	ATP6AP2/LAMP2/MGAM/CD93/SIRPA/SLC11A1/FPR2	7
Blue	GO:0030667	secretory granule membrane	12/95	303/18698	4.34624e-08	4.65048e-06	4.11749e-06	ATP6AP2/MANBA/LAMP2/MGAM/CD93/SIRPA/SLC11A1/CXCR2/MME/FPR2/PTAFR/C5AR1	12
Blue	GO:0070821	tertiary granule membrane	7/95	73/18698	8.65925e-08	6.17693e-06	5.469e-06	ATP6AP2/MGAM/CD93/SIRPA/SLC11A1/FPR2/PTAFR	7
Blue	GO:0101002	ficolin-1-rich granule	9/95	185/18698	4.22747e-07	2.2617e-05	2.00249e-05	ATP6AP2/LAMP2/MGAM/VCL/CD93/SIRPA/SLC11A1/FPR2/ATG7	9
Blue	GO:0070820	tertiary granule	8/95	164/18698	1.8781e-06	8.03825e-05	7.11699e-05	ATP6AP2/LAMP2/MGAM/CD93/SIRPA/SLC11A1/FPR2/PTAFR	8
Blue	GO:0005925	focal adhesion	11/95	393/18698	4.94017e-06	0.000160005	0.000141667	GIT2/JAK1/APBB1IP/NUMB/SVIL/VCL/CTNNA1/MME/SH3KBP1/FLII/PDPK1	11
Blue	GO:0005924	cell-substrate adherens junction	11/95	396/18698	5.31039e-06	0.000160005	0.000141667	GIT2/JAK1/APBB1IP/NUMB/SVIL/VCL/CTNNA1/MME/SH3KBP1/FLII/PDPK1	11
Blue	GO:0030055	cell-substrate junction	11/95	401/18698	5.9815e-06	0.000160005	0.000141667	GIT2/JAK1/APBB1IP/NUMB/SVIL/VCL/CTNNA1/MME/SH3KBP1/FLII/PDPK1	11
Blue	GO:0019898	extrinsic component of membrane	6/95	289/18698	0.00356491	0.0847656	0.0750507	PIK3CD/JAK1/NUMB/COQ8A/ULK1/CTNNA1	6
Blue	GO:0043034	costamere	2/95	19/18698	0.00412886	0.0883576	0.0782311	SVIL/VCL	2
Blue	GO:0030904	retromer complex	2/95	22/18698	0.00552266	0.0984874	0.0871998	DENND5A/WASHC2C	2
Blue	GO:0042629	mast cell granule	2/95	22/18698	0.00552266	0.0984874	0.0871998	PIK3CD/CXCR2	2
Red	GO:0098798	mitochondrial protein complex	9/49	263/18698	2.36275e-08	3.73314e-06	2.26326e-06	UQCR10/UQCRQ/DNAJC19/MICOS13/MRPL27/NDUFS3/UQCC3/MRPL13/GADD45GIP1	9
Red	GO:0098800	inner mitochondrial membrane protein complex	6/49	141/18698	1.76989e-06	0.000139821	8.47684e-05	UQCR10/UQCRQ/DNAJC19/MICOS13/NDUFS3/UQCC3	6
Red	GO:0005840	ribosome	7/49	242/18698	3.01561e-06	0.000158822	9.6288e-05	RPL35/RPSA/MRPL27/RPS15A/MRPL13/RPS29/GADD45GIP1	7
Red	GO:0005750	mitochondrial respiratory chain complex III	3/49	14/18698	6.03254e-06	0.000190628	0.000115571	UQCR10/UQCRQ/UQCC3	3
Red	GO:0045275	respiratory chain complex III	3/49	14/18698	6.03254e-06	0.000190628	0.000115571	UQCR10/UQCRQ/UQCC3	3
Red	GO:0044391	ribosomal subunit	6/49	193/18698	1.08171e-05	0.000284849	0.000172693	RPL35/RPSA/MRPL27/RPS15A/MRPL13/RPS29	6
Red	GO:0044455	mitochondrial membrane part	6/49	220/18698	2.27174e-05	0.000512764	0.00031087	UQCR10/UQCRQ/DNAJC19/MICOS13/NDUFS3/UQCC3	6
Red	GO:0098803	respiratory chain complex	4/49	85/18698	7.20978e-05	0.00142393	0.000863277	UQCR10/UQCRQ/NDUFS3/UQCC3	4
Red	GO:0070069	cytochrome complex	3/49	33/18698	8.73085e-05	0.00153275	0.000929248	UQCR10/UQCRQ/UQCC3	3
Red	GO:0005746	mitochondrial respiratory chain	4/49	93/18698	0.000102379	0.00161759	0.000980683	UQCR10/UQCRQ/NDUFS3/UQCC3	4
Red	GO:0070469	respiratory chain	4/49	100/18698	0.000135659	0.00194856	0.00118134	UQCR10/UQCRQ/NDUFS3/UQCC3	4
Red	GO:1990204	oxidoreductase complex	4/49	112/18698	0.000209976	0.00276469	0.00167613	UQCR10/UQCRQ/NDUFS3/UQCC3	4
Red	GO:0022627	cytosolic small ribosomal subunit	3/49	48/18698	0.000269235	0.00327224	0.00198384	RPSA/RPS15A/RPS29	3
Red	GO:0022626	cytosolic ribosome	4/49	123/18698	0.00030052	0.00339158	0.00205619	RPL35/RPSA/RPS15A/RPS29	4
Red	GO:0005687	U4 snRNP	2/49	12/18698	0.000436652	0.0045994	0.00278844	NAA38/SNRPD2	2
Red	GO:0015935	small ribosomal subunit	3/49	73/18698	0.000924672	0.00913113	0.00553586	RPSA/RPS15A/RPS29	3
Red	GO:0005759	mitochondrial matrix	6/49	453/18698	0.00113238	0.0105245	0.00638058	SDHAF1/MRPL27/NDUFS3/UQCC2/MRPL13/GADD45GIP1	6
Red	GO:0005685	U1 snRNP	2/49	21/18698	0.00136858	0.0108074	0.00655214	NAA38/SNRPD2	2
Red	GO:0005686	U2 snRNP	2/49	21/18698	0.00136858	0.0108074	0.00655214	NAA38/SNRPD2	2
Red	GO:0000313	organellar ribosome	3/49	85/18698	0.00143643	0.0108074	0.00655214	MRPL27/MRPL13/GADD45GIP1	3
Red	GO:0005761	mitochondrial ribosome	3/49	85/18698	0.00143643	0.0108074	0.00655214	MRPL27/MRPL13/GADD45GIP1	3
Red	GO:0005682	U5 snRNP	2/49	23/18698	0.00164331	0.0117822	0.00714313	NAA38/SNRPD2	2
Red	GO:0032993	protein-DNA complex	4/49	198/18698	0.00178101	0.0117822	0.00714313	HIST1H4L/HIST1H4B/H2AFJ/TEN1	4
Red	GO:0046540	U4/U6 x U5 tri-snRNP complex	2/49	24/18698	0.00178971	0.0117822	0.00714313	NAA38/SNRPD2	2
Red	GO:0000786	nucleosome	3/49	105/18698	0.00262813	0.0166098	0.0100699	HIST1H4L/HIST1H4B/H2AFJ	3
Red	GO:0097526	spliceosomal tri-snRNP complex	2/49	30/18698	0.00279261	0.0169704	0.0102885	NAA38/SNRPD2	2
Red	GO:0030867	rough endoplasmic reticulum membrane	2/49	31/18698	0.00298022	0.0174398	0.0105731	SSR4/RPS29	2
Red	GO:0044815	DNA packaging complex	3/49	112/18698	0.00315468	0.0178014	0.0107923	HIST1H4L/HIST1H4B/H2AFJ	3
Red	GO:0015934	large ribosomal subunit	3/49	121/18698	0.00392089	0.0213621	0.012951	RPL35/MRPL27/MRPL13	3
Red	GO:0000784	nuclear chromosome, telomeric region	3/49	124/18698	0.00419929	0.0221162	0.0134083	HIST1H4L/HIST1H4B/TEN1	3
Red	GO:0044445	cytosolic part	4/49	255/18698	0.00442446	0.0224368	0.0136026	RPL35/RPSA/RPS15A/RPS29	4
Red	GO:0031304	intrinsic component of mitochondrial inner membrane	2/49	39/18698	0.00468617	0.0224368	0.0136026	MICOS13/UQCC3	2
Red	GO:0031305	integral component of mitochondrial inner membrane	2/49	39/18698	0.00468617	0.0224368	0.0136026	MICOS13/UQCC3	2
Red	GO:0000788	nuclear nucleosome	2/49	40/18698	0.0049246	0.0228849	0.0138743	HIST1H4L/HIST1H4B	2
Red	GO:0000315	organellar large ribosomal subunit	2/49	52/18698	0.00820623	0.0356577	0.0216179	MRPL27/MRPL13	2
Red	GO:0005762	mitochondrial large ribosomal subunit	2/49	52/18698	0.00820623	0.0356577	0.0216179	MRPL27/MRPL13	2
Red	GO:0000781	chromosome, telomeric region	3/49	159/18698	0.00835022	0.0356577	0.0216179	HIST1H4L/HIST1H4B/TEN1	3
Red	GO:0005684	U2-type spliceosomal complex	2/49	60/18698	0.0108094	0.0449442	0.027248	NAA38/SNRPD2	2
Red	GO:0031301	integral component of organelle membrane	3/49	177/18698	0.0111695	0.0452509	0.0274339	EMC6/MICOS13/UQCC3	3
Red	GO:0097525	spliceosomal snRNP complex	2/49	63/18698	0.0118677	0.0468773	0.02842	NAA38/SNRPD2	2
Red	GO:0031300	intrinsic component of organelle membrane	3/49	193/18698	0.0140855	0.0532999	0.0323137	EMC6/MICOS13/UQCC3	3
Red	GO:0030532	small nuclear ribonucleoprotein complex	2/49	70/18698	0.0145057	0.0532999	0.0323137	NAA38/SNRPD2	2
Red	GO:0032592	integral component of mitochondrial membrane	2/49	70/18698	0.0145057	0.0532999	0.0323137	MICOS13/UQCC3	2
Red	GO:0098573	intrinsic component of mitochondrial membrane	2/49	71/18698	0.0149014	0.0535096	0.0324409	MICOS13/UQCC3	2
Red	GO:0005844	polysome	2/49	74/18698	0.0161163	0.0565863	0.0343061	NAA38/RPS29	2
Red	GO:0030684	preribosome	2/49	77/18698	0.0173724	0.0596703	0.0361758	RPSA/ZNF593	2
Red	GO:0005758	mitochondrial intermembrane space	2/49	78/18698	0.0178	0.0598384	0.0362778	CHCHD2/UQCC2	2
Red	GO:0120114	Sm-like protein family complex	2/49	81/18698	0.0191097	0.0629028	0.0381356	NAA38/SNRPD2	2
Red	GO:0031970	organelle envelope lumen	2/49	86/18698	0.0213799	0.0662358	0.0401563	CHCHD2/UQCC2	2
Red	GO:0036126	sperm flagellum	2/49	86/18698	0.0213799	0.0662358	0.0401563	SLIRP/CD52	2
Red	GO:0097729	9+2 motile cilium	2/49	86/18698	0.0213799	0.0662358	0.0401563	SLIRP/CD52	2
Red	GO:0005791	rough endoplasmic reticulum	2/49	90/18698	0.0232729	0.0707138	0.0428711	SSR4/RPS29	2
Red	GO:0031248	protein acetyltransferase complex	2/49	93/18698	0.0247364	0.072377	0.0438795	NAA38/POLE4	2
Red	GO:1902493	acetyltransferase complex	2/49	93/18698	0.0247364	0.072377	0.0438795	NAA38/POLE4	2
Red	GO:0031414	N-terminal protein acetyltransferase complex	1/49	10/18698	0.0259053	0.0730899	0.0443117	NAA38	1
Red	GO:0072546	ER membrane protein complex	1/49	10/18698	0.0259053	0.0730899	0.0443117	EMC6	1
Red	GO:0071013	catalytic step 2 spliceosome	2/49	101/18698	0.0288175	0.0798801	0.0484283	NAA38/SNRPD2	2
Red	GO:0034709	methylosome	1/49	12/18698	0.0310069	0.084467	0.0512092	SNRPD2	1
Red	GO:0000782	telomere cap complex	1/49	13/18698	0.0335479	0.0868944	0.0526808	TEN1	1
Red	GO:0000783	nuclear telomere cap complex	1/49	13/18698	0.0335479	0.0868944	0.0526808	TEN1	1
Red	GO:0005744	mitochondrial inner membrane presequence translocase complex	1/49	13/18698	0.0335479	0.0868944	0.0526808	DNAJC19	1
Red	GO:0098554	cytoplasmic side of endoplasmic reticulum membrane	1/49	14/18698	0.0360823	0.0919517	0.0557469	RPS29	1
Red	GO:0005671	Ada2/Gcn5/Ada3 transcription activator complex	1/49	15/18698	0.0386102	0.095319	0.0577884	POLE4	1
Red	GO:0097440	apical dendrite	1/49	15/18698	0.0386102	0.095319	0.0577884	NEURL1	1

### Sheet: cc.Eth.fig2d.GOMF
Cluster	ID	Description	GeneRatio	BgRatio	pvalue	p.adjust	qvalue	geneID	Count
Blue	GO:0008013	beta-catenin binding	5/92	82/17548	7.045e-05	0.0229667	0.0217283	EP300/NUMB/VCL/CTNNA1/MED12	5
Blue	GO:0001190	transcriptional activator activity, RNA polymerase II transcription factor binding	4/92	65/17548	0.000375138	0.0611475	0.0578502	WWP2/SMARCA2/NCOA1/MED12	4
Red	GO:0003735	structural constituent of ribosome	6/44	162/17548	2.97958e-06	0.000271142	0.00023523	RPL35/RPSA/MRPL27/RPS15A/MRPL13/RPS29	6
Red	GO:0008121	ubiquinol-cytochrome-c reductase activity	2/44	10/17548	0.000272997	0.00757873	0.00657495	UQCR10/UQCRQ	2
Red	GO:0016681	oxidoreductase activity, acting on diphenols and related substances as donors, cytochrome as acceptor	2/44	10/17548	0.000272997	0.00757873	0.00657495	UQCR10/UQCRQ	2
Red	GO:0016679	oxidoreductase activity, acting on diphenols and related substances as donors	2/44	11/17548	0.000333131	0.00757873	0.00657495	UQCR10/UQCRQ	2
Red	GO:0009055	electron transfer activity	3/44	114/17548	0.00291335	0.0510694	0.0443054	UQCR10/UQCRQ/NDUFS3	3
Red	GO:0043021	ribonucleoprotein complex binding	3/44	120/17548	0.00336721	0.0510694	0.0443054	RPSA/NME1/ZNF593	3

### Sheet: cc.Eth.fig2d.KEGG
Cluster	ID	Description	GeneRatio	BgRatio	pvalue	p.adjust	qvalue	geneID	Count
Blue	hsa04140	Autophagy - animal	6/55	128/7470	0.000328075	0.0564289	0.0518014	5293/3920/8408/8837/10533/5170	6
Red	hsa03010	Ribosome	6/20	153/7470	2.04661e-06	6.3445e-05	4.09323e-05	11224/3921/51264/6210/28998/6235	6
Red	hsa04714	Thermogenesis	4/20	229/7470	0.00283076	0.0357123	0.0230402	29796/27089/4722/84987	4
Red	hsa00190	Oxidative phosphorylation	3/20	133/7470	0.00503957	0.0357123	0.0230402	29796/27089/4722	3
Red	hsa05322	Systemic lupus erythematosus	3/20	133/7470	0.00503957	0.0357123	0.0230402	8368/8366/55766	3
Red	hsa05012	Parkinson disease	3/20	142/7470	0.00604873	0.0357123	0.0230402	29796/27089/4722	3
Red	hsa04932	Non-alcoholic fatty liver disease (NAFLD)	3/20	149/7470	0.00691206	0.0357123	0.0230402	29796/27089/4722	3
Red	hsa05010	Alzheimer disease	3/20	171/7470	0.0100897	0.0446832	0.0288279	29796/27089/4722	3
Red	hsa05034	Alcoholism	3/20	180/7470	0.0115993	0.0449472	0.0289982	8368/8366/55766	3
Red	hsa05016	Huntington disease	3/20	193/7470	0.0140008	0.0482251	0.031113	29796/27089/4722	3
Red	hsa04260	Cardiac muscle contraction	2/20	78/7470	0.0181086	0.0522754	0.033726	29796/27089	2
Red	hsa00983	Drug metabolism - other enzymes	2/20	79/7470	0.0185493	0.0522754	0.033726	4259/4830	2
Red	hsa00240	Pyrimidine metabolism	2/20	101/7470	0.0293567	0.075838	0.0489278	4830/56655	2

### Sheet: cc.Eth.fig2d.PWAY
Cluster	ID	Description	GeneRatio	BgRatio	pvalue	p.adjust	qvalue	geneID	Count
Blue	R-HSA-6798695	Neutrophil degranulation	17/68	480/10619	5.49407e-09	1.99435e-06	1.84485e-06	CPPED1/ATP6AP2/MANBA/LAMP2/DOCK2/MGAM/VCL/CD93/SIRPA/SLC11A1/CXCR2/MME/FPR2/PTAFR/RNASET2/ATG7/C5AR1	17
Red	R-HSA-72766	Translation	8/32	291/10619	1.71397e-06	0.000329083	0.00014253	RPL35/RPSA/MRPL27/RPS15A/MRPL13/SSR4/RPS29/GADD45GIP1	8
Red	R-HSA-1799339	SRP-dependent cotranslational protein targeting to membrane	5/32	112/10619	1.91457e-05	0.00183799	0.00079606	RPL35/RPSA/RPS15A/SSR4/RPS29	5
Red	R-HSA-157579	Telomere Maintenance	4/32	82/10619	0.000100744	0.0034254	0.00148359	HIST1H4L/HIST1H4B/H2AFJ/POLE4	4
Red	R-HSA-156902	Peptide chain elongation	4/32	89/10619	0.000138573	0.0034254	0.00148359	RPL35/RPSA/RPS15A/RPS29	4
Red	R-HSA-192823	Viral mRNA Translation	4/32	89/10619	0.000138573	0.0034254	0.00148359	RPL35/RPSA/RPS15A/RPS29	4
Red	R-HSA-73884	Base Excision Repair	4/32	92/10619	0.000157579	0.0034254	0.00148359	HIST1H4L/HIST1H4B/H2AFJ/POLE4	4
Red	R-HSA-156842	Eukaryotic Translation Elongation	4/32	93/10619	0.000164314	0.0034254	0.00148359	RPL35/RPSA/RPS15A/RPS29	4
Red	R-HSA-2408557	Selenocysteine synthesis	4/32	93/10619	0.000164314	0.0034254	0.00148359	RPL35/RPSA/RPS15A/RPS29	4
Red	R-HSA-72764	Eukaryotic Translation Termination	4/32	93/10619	0.000164314	0.0034254	0.00148359	RPL35/RPSA/RPS15A/RPS29	4
Red	R-HSA-975956	Nonsense Mediated Decay (NMD) independent of the Exon Junction Complex (EJC)	4/32	95/10619	0.000178406	0.0034254	0.00148359	RPL35/RPSA/RPS15A/RPS29	4
Red	R-HSA-611105	Respiratory electron transport	4/32	100/10619	0.00021744	0.00361487	0.00156565	UQCR10/UQCRQ/NDUFS3/COX14	4
Red	R-HSA-72689	Formation of a pool of free 40S subunits	4/32	101/10619	0.000225929	0.00361487	0.00156565	RPL35/RPSA/RPS15A/RPS29	4
Red	R-HSA-2559582	Senescence-Associated Secretory Phenotype (SASP)	4/32	110/10619	0.000313452	0.00386771	0.00167516	HIST1H4L/HIST1H4B/H2AFJ/IGFBP7	4
Red	R-HSA-73886	Chromosome Maintenance	4/32	110/10619	0.000313452	0.00386771	0.00167516	HIST1H4L/HIST1H4B/H2AFJ/POLE4	4
Red	R-HSA-156827	L13a-mediated translational silencing of Ceruloplasmin expression	4/32	111/10619	0.000324484	0.00386771	0.00167516	RPL35/RPSA/RPS15A/RPS29	4
Red	R-HSA-72706	GTP hydrolysis and joining of the 60S ribosomal subunit	4/32	112/10619	0.000335793	0.00386771	0.00167516	RPL35/RPSA/RPS15A/RPS29	4
Red	R-HSA-927802	Nonsense-Mediated Decay (NMD)	4/32	115/10619	0.000371418	0.00386771	0.00167516	RPL35/RPSA/RPS15A/RPS29	4
Red	R-HSA-975957	Nonsense Mediated Decay (NMD) enhanced by the Exon Junction Complex (EJC)	4/32	115/10619	0.000371418	0.00386771	0.00167516	RPL35/RPSA/RPS15A/RPS29	4
Red	R-HSA-2408522	Selenoamino acid metabolism	4/32	118/10619	0.000409675	0.00386771	0.00167516	RPL35/RPSA/RPS15A/RPS29	4
Red	R-HSA-72613	Eukaryotic Translation Initiation	4/32	119/10619	0.000423031	0.00386771	0.00167516	RPL35/RPSA/RPS15A/RPS29	4
Red	R-HSA-72737	Cap-dependent Translation Initiation	4/32	119/10619	0.000423031	0.00386771	0.00167516	RPL35/RPSA/RPS15A/RPS29	4
Red	R-HSA-72695	Formation of the ternary complex, and subsequently, the 43S complex	3/32	51/10619	0.000469245	0.00397566	0.00172191	RPSA/RPS15A/RPS29	3
Red	R-HSA-163200	Respiratory electron transport, ATP synthesis by chemiosmotic coupling, and heat production by uncoupling proteins.	4/32	123/10619	0.000479586	0.00397566	0.00172191	UQCR10/UQCRQ/NDUFS3/COX14	4
Red	R-HSA-171306	Packaging Of Telomere Ends	3/32	52/10619	0.000496958	0.00397566	0.00172191	HIST1H4L/HIST1H4B/H2AFJ	3
Red	R-HSA-110330	Recognition and association of DNA glycosylase with site containing an affected purine	3/32	56/10619	0.000618257	0.00438652	0.00189986	HIST1H4L/HIST1H4B/H2AFJ	3
Red	R-HSA-110331	Cleavage of the damaged purine	3/32	56/10619	0.000618257	0.00438652	0.00189986	HIST1H4L/HIST1H4B/H2AFJ	3
Red	R-HSA-73927	Depurination	3/32	56/10619	0.000618257	0.00438652	0.00189986	HIST1H4L/HIST1H4B/H2AFJ	3
Red	R-HSA-168273	Influenza Viral RNA Transcription and Replication	4/32	134/10619	0.000662769	0.00438652	0.00189986	RPL35/RPSA/RPS15A/RPS29	4
Red	R-HSA-72649	Translation initiation complex formation	3/32	58/10619	0.000685394	0.00438652	0.00189986	RPSA/RPS15A/RPS29	3
Red	R-HSA-72702	Ribosomal scanning and start codon recognition	3/32	58/10619	0.000685394	0.00438652	0.00189986	RPSA/RPS15A/RPS29	3
Red	R-HSA-72662	Activation of the mRNA upon binding of the cap-binding complex and eIFs, and subsequent binding to 43S	3/32	59/10619	0.000720637	0.0044633	0.00193312	RPSA/RPS15A/RPS29	3
Red	R-HSA-110328	Recognition and association of DNA glycosylase with site containing an affected pyrimidine	3/32	61/10619	0.000794548	0.00448686	0.00194332	HIST1H4L/HIST1H4B/H2AFJ	3
Red	R-HSA-110329	Cleavage of the damaged pyrimidine	3/32	61/10619	0.000794548	0.00448686	0.00194332	HIST1H4L/HIST1H4B/H2AFJ	3
Red	R-HSA-73928	Depyrimidination	3/32	61/10619	0.000794548	0.00448686	0.00194332	HIST1H4L/HIST1H4B/H2AFJ	3
Red	R-HSA-168255	Influenza Life Cycle	4/32	144/10619	0.00086818	0.00453079	0.00196235	RPL35/RPSA/RPS15A/RPS29	4
Red	R-HSA-73728	RNA Polymerase I Promoter Opening	3/32	63/10619	0.000873121	0.00453079	0.00196235	HIST1H4L/HIST1H4B/H2AFJ	3
Red	R-HSA-73929	Base-Excision Repair, AP Site Formation	3/32	63/10619	0.000873121	0.00453079	0.00196235	HIST1H4L/HIST1H4B/H2AFJ	3
Red	R-HSA-5334118	DNA methylation	3/32	65/10619	0.000956471	0.00483269	0.00209311	HIST1H4L/HIST1H4B/H2AFJ	3
Red	R-HSA-5625886	Activated PKN1 stimulates transcription of AR (androgen receptor) regulated genes KLK2 and KLK3	3/32	67/10619	0.00104471	0.00514319	0.00222759	HIST1H4L/HIST1H4B/H2AFJ	3
Red	R-HSA-427359	SIRT1 negatively regulates rRNA expression	3/32	68/10619	0.0010907	0.00523535	0.0022675	HIST1H4L/HIST1H4B/H2AFJ	3
Red	R-HSA-168254	Influenza Infection	4/32	155/10619	0.00114214	0.00534857	0.00231654	RPL35/RPSA/RPS15A/RPS29	4
Red	R-HSA-212300	PRC2 methylates histones and DNA	3/32	73/10619	0.00133985	0.00594609	0.00257534	HIST1H4L/HIST1H4B/H2AFJ	3
Red	R-HSA-2299718	Condensation of Prophase Chromosomes	3/32	74/10619	0.00139362	0.00594609	0.00257534	HIST1H4L/HIST1H4B/H2AFJ	3
Red	R-HSA-606279	Deposition of new CENPA-containing nucleosomes at the centromere	3/32	74/10619	0.00139362	0.00594609	0.00257534	HIST1H4L/HIST1H4B/H2AFJ	3
Red	R-HSA-774815	Nucleosome assembly	3/32	74/10619	0.00139362	0.00594609	0.00257534	HIST1H4L/HIST1H4B/H2AFJ	3
Red	R-HSA-427389	ERCC6 (CSB) and EHMT2 (G9a) positively regulate rRNA expression	3/32	76/10619	0.00150518	0.00628251	0.00272104	HIST1H4L/HIST1H4B/H2AFJ	3
Red	R-HSA-9010553	Regulation of expression of SLITs and ROBOs	4/32	171/10619	0.00164184	0.00658862	0.00285362	RPL35/RPSA/RPS15A/RPS29	4
Red	R-HSA-1221632	Meiotic synapsis	3/32	79/10619	0.00168281	0.00658862	0.00285362	HIST1H4L/HIST1H4B/H2AFJ	3
Red	R-HSA-3214858	RMTs methylate histone arginines	3/32	79/10619	0.00168281	0.00658862	0.00285362	HIST1H4L/HIST1H4B/H2AFJ	3
Red	R-HSA-2559586	DNA Damage/Telomere Stress Induced Senescence	3/32	80/10619	0.00174481	0.00658862	0.00285362	HIST1H4L/HIST1H4B/H2AFJ	3
Red	R-HSA-1428517	The citric acid (TCA) cycle and respiratory electron transport	4/32	174/10619	0.0017501	0.00658862	0.00285362	UQCR10/UQCRQ/NDUFS3/COX14	4
Red	R-HSA-912446	Meiotic recombination	3/32	86/10619	0.00214693	0.00760826	0.00329524	HIST1H4L/HIST1H4B/H2AFJ	3
Red	R-HSA-6791226	Major pathway of rRNA processing in the nucleolus and cytosol	4/32	185/10619	0.00218973	0.00760826	0.00329524	RPL35/RPSA/RPS15A/RPS29	4
Red	R-HSA-5368286	Mitochondrial translation initiation	3/32	87/10619	0.00221908	0.00760826	0.00329524	MRPL27/MRPL13/GADD45GIP1	3
Red	R-HSA-5389840	Mitochondrial translation elongation	3/32	87/10619	0.00221908	0.00760826	0.00329524	MRPL27/MRPL13/GADD45GIP1	3
Red	R-HSA-5419276	Mitochondrial translation termination	3/32	87/10619	0.00221908	0.00760826	0.00329524	MRPL27/MRPL13/GADD45GIP1	3
Red	R-HSA-201722	Formation of the beta-catenin:TCF transactivating complex	3/32	91/10619	0.00252271	0.0081789	0.00354239	HIST1H4L/HIST1H4B/H2AFJ	3
Red	R-HSA-5250924	B-WICH complex positively regulates rRNA expression	3/32	91/10619	0.00252271	0.0081789	0.00354239	HIST1H4L/HIST1H4B/H2AFJ	3
Red	R-HSA-73772	RNA Polymerase I Promoter Escape	3/32	91/10619	0.00252271	0.0081789	0.00354239	HIST1H4L/HIST1H4B/H2AFJ	3
Red	R-HSA-2559583	Cellular Senescence	4/32	195/10619	0.0026511	0.0081789	0.00354239	HIST1H4L/HIST1H4B/H2AFJ/IGFBP7	4
Red	R-HSA-8868773	rRNA processing in the nucleus and cytosol	4/32	195/10619	0.0026511	0.0081789	0.00354239	RPL35/RPSA/RPS15A/RPS29	4
Red	R-HSA-1912408	Pre-NOTCH Transcription and Translation	3/32	93/10619	0.0026837	0.0081789	0.00354239	HIST1H4L/HIST1H4B/H2AFJ	3
Red	R-HSA-5368287	Mitochondrial translation	3/32	93/10619	0.0026837	0.0081789	0.00354239	MRPL27/MRPL13/GADD45GIP1	3
Red	R-HSA-5625740	RHO GTPases activate PKNs	3/32	95/10619	0.00285092	0.00855277	0.00370432	HIST1H4L/HIST1H4B/H2AFJ	3
Red	R-HSA-8936459	RUNX1 regulates genes involved in megakaryocyte differentiation and platelet function	3/32	97/10619	0.00302446	0.00893378	0.00386934	HIST1H4L/HIST1H4B/H2AFJ	3
Red	R-HSA-72312	rRNA processing	4/32	205/10619	0.00317554	0.00923793	0.00400108	RPL35/RPSA/RPS15A/RPS29	4
Red	R-HSA-5250913	Positive epigenetic regulation of rRNA expression	3/32	106/10619	0.00388549	0.0109424	0.00473933	HIST1H4L/HIST1H4B/H2AFJ	3
Red	R-HSA-5578749	Transcriptional regulation by small RNAs	3/32	106/10619	0.00388549	0.0109424	0.00473933	HIST1H4L/HIST1H4B/H2AFJ	3
Red	R-HSA-376176	Signaling by ROBO receptors	4/32	218/10619	0.0039583	0.0109424	0.00473933	RPL35/RPSA/RPS15A/RPS29	4
Red	R-HSA-427413	NoRC negatively regulates rRNA expression	3/32	107/10619	0.00398943	0.0109424	0.00473933	HIST1H4L/HIST1H4B/H2AFJ	3
Red	R-HSA-1912422	Pre-NOTCH Expression and Processing	3/32	109/10619	0.0042024	0.0113397	0.00491137	HIST1H4L/HIST1H4B/H2AFJ	3
Red	R-HSA-5250941	Negative epigenetic regulation of rRNA expression	3/32	110/10619	0.00431144	0.0113397	0.00491137	HIST1H4L/HIST1H4B/H2AFJ	3
Red	R-HSA-73854	RNA Polymerase I Promoter Clearance	3/32	110/10619	0.00431144	0.0113397	0.00491137	HIST1H4L/HIST1H4B/H2AFJ	3
Red	R-HSA-73864	RNA Polymerase I Transcription	3/32	112/10619	0.00453465	0.0117656	0.00509584	HIST1H4L/HIST1H4B/H2AFJ	3
Red	R-HSA-157118	Signaling by NOTCH	4/32	235/10619	0.00516762	0.0132291	0.00572971	NEURL1/HIST1H4L/HIST1H4B/H2AFJ	4
Red	R-HSA-1500620	Meiosis	3/32	118/10619	0.00524605	0.0132532	0.00574014	HIST1H4L/HIST1H4B/H2AFJ	3
Red	R-HSA-5617472	Activation of anterior HOX genes in hindbrain development during early embryogenesis	3/32	122/10619	0.0057557	0.0141679	0.00613631	HIST1H4L/HIST1H4B/H2AFJ	3
Red	R-HSA-5619507	Activation of HOX genes during differentiation	3/32	122/10619	0.0057557	0.0141679	0.00613631	HIST1H4L/HIST1H4B/H2AFJ	3
Red	R-HSA-2559580	Oxidative Stress Induced Senescence	3/32	125/10619	0.00615685	0.0149635	0.00648089	HIST1H4L/HIST1H4B/H2AFJ	3
Red	R-HSA-8939236	RUNX1 regulates transcription of genes involved in differentiation of HSCs	3/32	130/10619	0.00686197	0.0164687	0.00713283	HIST1H4L/HIST1H4B/H2AFJ	3
Red	R-HSA-5693567	HDR through Homologous Recombination (HRR) or Single Strand Annealing (SSA)	3/32	132/10619	0.00715695	0.0169646	0.00734762	HIST1H4L/HIST1H4B/POLE4	3
Red	R-HSA-211000	Gene Silencing by RNA	3/32	136/10619	0.00776938	0.0181917	0.00787908	HIST1H4L/HIST1H4B/H2AFJ	3
Red	R-HSA-5693538	Homology Directed Repair	3/32	138/10619	0.0080869	0.018707	0.00810229	HIST1H4L/HIST1H4B/POLE4	3
Red	R-HSA-68875	Mitotic Prophase	3/32	142/10619	0.0087448	0.0199881	0.00865713	HIST1H4L/HIST1H4B/H2AFJ	3
Red	R-HSA-1474165	Reproduction	3/32	144/10619	0.00908525	0.020522	0.00888836	HIST1H4L/HIST1H4B/H2AFJ	3
Red	R-HSA-3214842	HDMs demethylate histones	2/32	50/10619	0.0098485	0.0219874	0.00952303	HIST1H4L/HIST1H4B	2
Red	R-HSA-212165	Epigenetic regulation of gene expression	3/32	149/10619	0.00997024	0.0220033	0.00952994	HIST1H4L/HIST1H4B/H2AFJ	3
Red	R-HSA-9018519	Estrogen-dependent gene expression	3/32	150/10619	0.0101531	0.0221522	0.00959442	HIST1H4L/HIST1H4B/H2AFJ	3
Red	R-HSA-5693532	DNA Double-Strand Break Repair	3/32	166/10619	0.0133474	0.0287944	0.0124713	HIST1H4L/HIST1H4B/POLE4	3
Red	R-HSA-1268020	Mitochondrial protein import	2/32	64/10619	0.0157894	0.0336841	0.0145891	CHCHD2/DNAJC19	2
Red	R-HSA-73894	DNA Repair	4/32	335/10619	0.0174296	0.0367746	0.0159276	HIST1H4L/HIST1H4B/H2AFJ/POLE4	4
Red	R-HSA-5693571	Nonhomologous End-Joining (NHEJ)	2/32	69/10619	0.0182035	0.0379898	0.0164539	HIST1H4L/HIST1H4B	2
Red	R-HSA-3214841	PKMTs methylate histone lysines	2/32	71/10619	0.0192103	0.039238	0.0169945	HIST1H4L/HIST1H4B	2
Red	R-HSA-4551638	SUMOylation of chromatin organization proteins	2/32	71/10619	0.0192103	0.039238	0.0169945	HIST1H4L/HIST1H4B	2
Red	R-HSA-5693565	Recruitment and ATM-mediated phosphorylation of repair and signaling proteins at DNA double strand breaks	2/32	76/10619	0.0218277	0.0441149	0.0191068	HIST1H4L/HIST1H4B	2
Red	R-HSA-5693606	DNA Double Strand Break Response	2/32	77/10619	0.0223681	0.0447361	0.0193758	HIST1H4L/HIST1H4B	2
Red	R-HSA-71291	Metabolism of amino acids and derivatives	4/32	370/10619	0.0241428	0.0477879	0.0206976	RPL35/RPSA/RPS15A/RPS29	4
Red	R-HSA-5663205	Infectious disease	4/32	383/10619	0.0269892	0.0528768	0.0229017	RPL35/RPSA/RPS15A/RPS29	4
Red	R-HSA-8939211	ESR-mediated signaling	3/32	223/10619	0.0289693	0.0561828	0.0243336	HIST1H4L/HIST1H4B/H2AFJ	3
Red	R-HSA-3214815	HDACs deacetylate histones	2/32	94/10619	0.0323752	0.0615975	0.0266787	HIST1H4L/HIST1H4B	2
Red	R-HSA-201681	TCF dependent signaling in response to WNT	3/32	233/10619	0.0324029	0.0615975	0.0266787	HIST1H4L/HIST1H4B/H2AFJ	3
Red	R-HSA-69473	G2/M DNA damage checkpoint	2/32	95/10619	0.0330101	0.0621367	0.0269123	HIST1H4L/HIST1H4B	2
Red	R-HSA-8878171	Transcriptional regulation by RUNX1	3/32	239/10619	0.034562	0.0644262	0.0279039	HIST1H4L/HIST1H4B/H2AFJ	3
Red	R-HSA-5693607	Processing of DNA double-strand break ends	2/32	98/10619	0.0349443	0.0645126	0.0279413	HIST1H4L/HIST1H4B	2
Red	R-HSA-1474151	Tetrahydrobiopterin (BH4) synthesis, recycling, salvage and regulation	1/32	12/10619	0.0355864	0.0650722	0.0281837	GCHFR	1
Red	R-HSA-2262752	Cellular responses to stress	4/32	429/10619	0.0386506	0.0700087	0.0303218	HIST1H4L/HIST1H4B/H2AFJ/IGFBP7	4
Red	R-HSA-8957275	Post-translational protein phosphorylation	2/32	108/10619	0.0417004	0.0748269	0.0324086	LGALS1/IGFBP7	2
Red	R-HSA-977225	Amyloid fiber formation	2/32	109/10619	0.0424013	0.0753801	0.0326482	HIST1H4L/HIST1H4B	2
Red	R-HSA-2691230	Signaling by NOTCH1 HD Domain Mutants in Cancer	1/32	15/10619	0.0442894	0.0773052	0.033482	NEURL1	1
Red	R-HSA-2691232	Constitutive Signaling by NOTCH1 HD Domain Mutants	1/32	15/10619	0.0442894	0.0773052	0.033482	NEURL1	1
Red	R-HSA-9006931	Signaling by Nuclear Receptors	3/32	266/10619	0.0451862	0.07816	0.0338522	HIST1H4L/HIST1H4B/H2AFJ	3
Red	R-HSA-3247509	Chromatin modifying enzymes	3/32	274/10619	0.0486156	0.0826034	0.0357767	HIST1H4L/HIST1H4B/H2AFJ	3
Red	R-HSA-4839726	Chromatin organization	3/32	274/10619	0.0486156	0.0826034	0.0357767	HIST1H4L/HIST1H4B/H2AFJ	3
Red	R-HSA-381426	Regulation of Insulin-like Growth Factor (IGF) transport and uptake by Insulin-like Growth Factor Binding Proteins (IGFBPs)	2/32	125/10619	0.0542026	0.0912887	0.0395384	LGALS1/IGFBP7	2
Red	R-HSA-5423646	Aflatoxin activation and detoxification	1/32	19/10619	0.0557752	0.0931204	0.0403317	MGST3	1
Red	R-HSA-8978934	Metabolism of cofactors	1/32	20/10619	0.0586257	0.0970357	0.0420275	GCHFR	1
