## Supplemental data file 1 for "Vitamins D_2_ and D_3_ have overlapping but different effects on human gene expression revealed through analysis of blood transcriptomes in a randomised double-blind placebo-controlled food-fortification trial"

### Sheet: Sheet 1
Subject	Visit	year	month	Name	Treatment	Ethnicity	25OHD2 nmol/L	25OHD3 nmol/L	Total_25OHD nmol/L	PTH pmol/L	adj.Ca mmol/L	V3_minus_V1.D2	V3_minus_V1.D3	V3_minus_V1.Total
060256	V1	2012	12	060256_V1	P	SA	1.1	40.5	41.6	6.7	2.2	-0.6	-19	-19.6
060256	V3			060256_V3	P	SA	0.5	21.5	22	7.6	2.2	-0.6	-19	-19.6
514945	V1	2012	12	514945_V1	D2	SA	0.4	46.3	46.7	6.6	2.18	57.2	-37	20.2
514945	V3			514945_V3	D2	SA	57.6	9.3	66.9	7.9	2.19	57.2	-37	20.2
005540	V1	2012	12	005540_V1	D2	SA	0.7	26.1	26.8	7.6	2.26	30.2	-16.8	13.4
005540	V3			005540_V3	D2	SA	30.9	9.3	40.2	5.8	2.19	30.2	-16.8	13.4
290818	V1	2012	12	290818_V1	D3	SA	1.5	17.6	19.1	6	2.13	-0.5	14	13.5
290818	V3			290818_V3	D3	SA	1	31.6	32.6	4.8	2.21	-0.5	14	13.5
080245	V1	2013	1	080245_V1	D3	SA	2	8.5	10.5	3.7	2.24	0.6	40.8	41.4
080245	V3			080245_V3	D3	SA	2.6	49.3	51.9	3.9	2.23	0.6	40.8	41.4
838843	V1	2012	10	838843_V1	P	SA	0.2	17	17.2	5.2	2.17	0.8	2	2.8
838843	V3			838843_V3	P	SA	1	19	20	3.7	2.25	0.8	2	2.8
153903	V1	2012	12	153903_V1	D2	SA	0	8.9	8.9	9.3	2.16	0.1	11.3	11.4
153903	V3			153903_V3	D2	SA	0.1	20.2	20.3	1.4	2.38	0.1	11.3	11.4
708512	V1	2012	12	708512_V1	D2	SA	1	27.9	28.9	6.8	2.25	52.1	-16.7	35.4
708512	V3			708512_V3	D2	SA	53.1	11.2	64.3	3.2	2.39	52.1	-16.7	35.4
479672	V1	2012	12	479672_V1	D3	SA	1.5	56.4	57.9	3.6	2.35	-0.5	13.7	13.2
479672	V3			479672_V3	D3	SA	1	70.1	71.1	4	2.43	-0.5	13.7	13.2
816688	V1	2012	12	816688_V1	D2	SA	2.6	6.8	9.4	8.8	2.24	26.9	-1	25.9
816688	V3			816688_V3	D2	SA	29.5	5.8	35.3	4.8	2.26	26.9	-1	25.9
598772	V1	2012	12	598772_V1	D3	SA	0.2	68.6	68.8	8.5	2.25	0.1	-3.1	-3
598772	V3			598772_V3	D3	SA	0.3	65.5	65.8	4.7	2.27	0.1	-3.1	-3
809615	V1	2012	12	809615_V1	D3	SA	5.6	51.6	57.2	7.2	2.25	-0.6	11.6	11
809615	V3			809615_V3	D3	SA	5	63.2	68.2	7.1	2.27	-0.6	11.6	11
402956	V1	2012	12	402956_V1	D2	SA	0.6	45.9	46.5	8.1	2.15	28	-21	7
402956	V3			402956_V3	D2	SA	28.6	24.9	53.5	4.6	2.26	28	-21	7
730505	V1	2012	12	730505_V1	P	SA	0.8	38.3	39.1	4.5	2.27	0.4	-25	-24.6
730505	V3			730505_V3	P	SA	1.2	13.3	14.5	3.5	2.29	0.4	-25	-24.6
107787	V1	2013	1	107787_V1	P	SA	0.2	12.6	12.8	11.3	2.18	0	5.4	5.4
107787	V3			107787_V3	P	SA	0.2	18	18.2	7.7	2.34	0	5.4	5.4
845405	V1	2012	11	845405_V1	D3	SA	2.7	13.2	15.9	4	2.2	-0.8	71.2	70.4
845405	V3			845405_V3	D3	SA	1.9	84.4	86.3	2.2	2.27	-0.8	71.2	70.4
510137	V1	2012	10	510137_V1	P	SA	6.3	5.5	11.8	11.4	2.3	0.6	-2.4	-1.8
510137	V3			510137_V3	P	SA	6.9	3.1	10	9.9	2.34	0.6	-2.4	-1.8
967565	V1	2012	12	967565_V1	D3	SA	3.7	8.8	12.5	4.3	2.28	-0.3	42.4	42.1
967565	V3			967565_V3	D3	SA	3.4	51.2	54.6	3.8	2.3	-0.3	42.4	42.1
920468	V1	2012	12	920468_V1	D3	SA	0.5	53.9	54.4	5	2.2	2	10.1	12.1
920468	V3			920468_V3	D3	SA	2.5	64	66.5	2.3	2.31	2	10.1	12.1
144359	V1	2012	12	144359_V1	P	SA	2	13.7	15.7	7.6	2.16	0.4	11.9	12.3
144359	V3			144359_V3	P	SA	2.4	25.6	28	4.9	2.27	0.4	11.9	12.3
082601	V1	2013	1	082601_V1	D2	SA	1.2	28.9	30.1	4.4	2.36	34.2	-15.2	19
082601	V3			082601_V3	D2	SA	35.4	13.7	49.1	5	2.35	34.2	-15.2	19
108897	V1	2013	1	108897_V1	D3	SA	2.3	12.2	14.5	8.1	2.21	-1.1	61	59.9
108897	V3			108897_V3	D3	SA	1.2	73.2	74.4	4.8	2.27	-1.1	61	59.9
093062	V1	2013	1	093062_V1	D3	SA	0.8	21.6	22.4	6.7	2.23	3	64.2	67.2
093062	V3			093062_V3	D3	SA	3.8	85.8	89.6	4.7	2.3	3	64.2	67.2
378482	V1	2012	11	378482_V1	D2	SA	0.7	11.9	12.6	5.4	2.19	53.6	-5.3	48.3
378482	V3			378482_V3	D2	SA	54.3	6.6	60.9	4.2	2.29	53.6	-5.3	48.3
136976	V1	2012	11	136976_V1	P	SA	1.1	20.9	22	6.8	2.19	0.3	-0.6	-0.3
136976	V3			136976_V3	P	SA	1.4	20.3	21.7	10.6	2.22	0.3	-0.6	-0.3
092730	V1	2012	12	092730_V1	D2	SA	0	86.5	86.5	5.4	2.18	22.4	-48.3	-25.9
092730	V3			092730_V3	D2	SA	22.4	38.2	60.6	2.2	2.33	22.4	-48.3	-25.9
150505	V1	2012	12	150505_V1	D2	SA	1.3	13.4	14.7	6.9	2.26	40.7	-4.9	35.8
150505	V3			150505_V3	D2	SA	42	8.5	50.5	5.3	2.31	40.7	-4.9	35.8
508029	V1	2012	12	508029_V1	P	SA	1.7	36.6	38.3	3.4	2.22	-0.5	-14.9	-15.4
508029	V3			508029_V3	P	SA	1.2	21.7	22.9	4	2.25	-0.5	-14.9	-15.4
085645	V1	2012	12	085645_V1	D3	SA	0.5	20.1	20.6	5.9	2.2	0	58.9	58.9
085645	V3			085645_V3	D3	SA	0.5	79	79.5	3.9	2.25	0	58.9	58.9
313582	V1	2012	12	313582_V1	D2	SA	1.1	46.8	47.9	4.6	2.25	37.4	-27.2	10.2
313582	V3			313582_V3	D2	SA	38.5	19.6	58.1	3.6	2.33	37.4	-27.2	10.2
209501	V1	2012	12	209501_V1	P	WE	15.4	84.9	100.3	4.7	2.25	-0.6	-32.8	-33.4
209501	V3			209501_V3	P	WE	14.8	52.1	66.9	5.6	2.28	-0.6	-32.8	-33.4
505848	V1	2012	11	505848_V1	D2	WE	2.4	56.3	58.7	7.7	2.22	8.9	-29.7	-20.8
505848	V3			505848_V3	D2	WE	11.3	26.6	37.9	9.8	2.19	8.9	-29.7	-20.8
082583	V1	2012	10	082583_V1	P	WE	3.5	61.7	65.2	2.9	2.19	-0.1	-31	-31.1
082583	V3			082583_V3	P	WE	3.4	30.7	34.1	2.7	2.2	-0.1	-31	-31.1
411262	V1	2012	12	411262_V1	D2	WE	0.9	138	138.9	3.4	2.31	32.1	-59.3	-27.2
411262	V3			411262_V3	D2	WE	33	78.7	111.7	2.7	2.32	32.1	-59.3	-27.2
954975	V1	2012	11	954975_V1	P	WE	0.6	40.6	41.2	2.4	2.18	0.9	-10.5	-9.6
954975	V3			954975_V3	P	WE	1.5	30.1	31.6	2.2	2.31	0.9	-10.5	-9.6
150539	V1	2012	11	150539_V1	D2	WE	5.9	89.7	95.6	2.3	2.31	37.6	-55.7	-18.1
150539	V3			150539_V3	D2	WE	43.5	34	77.5	3.2	2.32	37.6	-55.7	-18.1
264434	V1	2013	1	264434_V1	P	WE	1.9	42.9	44.8	2.2	2.16	1.3	-10.7	-9.4
264434	V3			264434_V3	P	WE	3.2	32.2	35.4	5	2.13	1.3	-10.7	-9.4
229827	V1	2013	1	229827_V1	D3	WE	3	34.2	37.2	5.3	2.25	-0.6	71.8	71.2
229827	V3			229827_V3	D3	WE	2.4	106	108.4	5	2.24	-0.6	71.8	71.2
126601	V1	2012	12	126601_V1	D3	WE	1.6	27	28.6	2.2	2.3	-1.5	49.9	48.4
126601	V3			126601_V3	D3	WE	0.1	76.9	77	2.3	2.29	-1.5	49.9	48.4
262563	V1	2012	11	262563_V1	P	WE	5.1	50.8	55.9	2.6	2.15	-1.6	-31.8	-33.4
262563	V3			262563_V3	P	WE	3.5	19	22.5	5.3	2.3	-1.6	-31.8	-33.4
558807	V1	2012	12	558807_V1	P	WE	2.2	22.1	24.3	6.9	2.21	0.2	-5.6	-5.4
558807	V3			558807_V3	P	WE	2.4	16.5	18.9	9.6	2.18	0.2	-5.6	-5.4
061866	V1	2012	10	061866_V1	P	WE	2.7	48	50.7	3.6	2.25	-0.2	-19.2	-19.4
061866	V3			061866_V3	P	WE	2.5	28.8	31.3	3.8	2.3	-0.2	-19.2	-19.4
001026	V1	2012	11	001026_V1	D3	WE	2.3	62.2	64.5	3.8	2.29	-0.9	22.1	21.2
001026	V3			001026_V3	D3	WE	1.4	84.3	85.7	3.3	2.31	-0.9	22.1	21.2
599848	V1	2012	11	599848_V1	D3	WE	1	69.8	70.8	4.2	2.29	0.2	26.1	26.3
599848	V3			599848_V3	D3	WE	1.2	95.9	97.1	3.4	2.35	0.2	26.1	26.3
953596	V1	2012	11	953596_V1	D3	WE	1.2	67.3	68.5	3.2	2.14	-0.4	44.7	44.3
953596	V3			953596_V3	D3	WE	0.8	112	112.8	4.1	2.31	-0.4	44.7	44.3
258233	V1	2012	11	258233_V1	D2	WE	0.5	84.6	85.1	3.6	2.33	32.2	-45.3	-13.1
258233	V3			258233_V3	D2	WE	32.7	39.3	72	4.6	2.29	32.2	-45.3	-13.1
431936	V1	2012	11	431936_V1	P	WE	0.9	60.7	61.6	2.6	2.15	-0.2	-21.4	-21.6
431936	V3			431936_V3	P	WE	0.7	39.3	40	2.8	2.29	-0.2	-21.4	-21.6
916656	V1	2012	11	916656_V1	D3	WE	1.1	99.6	100.7	2.5	2.32	-0.3	6.4	6.1
916656	V3			916656_V3	D3	WE	0.8	106	106.8	2.5	2.27	-0.3	6.4	6.1
166440	V1	2012	11	166440_V1	D3	WE	0.3	73	73.3	3.6	2.26	-0.1	25.9	25.8
166440	V3			166440_V3	D3	WE	0.2	98.9	99.1	5.3	2.3	-0.1	25.9	25.8
712816	V1	2012	11	712816_V1	D2	WE	1.5	35.8	37.3	3.8	2.29	30.4	-20.1	10.3
712816	V3			712816_V3	D2	WE	31.9	15.7	47.6	4.8	2.27	30.4	-20.1	10.3
805141	V1	2012	11	805141_V1	D2	WE	2.3	105	107.3	2.7	2.33	47.1	-64.8	-17.7
805141	V3			805141_V3	D2	WE	49.4	40.2	89.6	4.4	2.28	47.1	-64.8	-17.7
998095	V1	2012	12	998095_V1	P	WE	1.8	69.4	71.2	3.1	2.26	0.9	-0.9	0
998095	V3			998095_V3	P	WE	2.7	68.5	71.2	5.3	2.28	0.9	-0.9	0
059788	V1	2012	11	059788_V1	P	WE	0.8	108	108.8	5.8	2.32	0	-24.4	-24.4
059788	V3			059788_V3	P	WE	0.8	83.6	84.4	5.1	2.31	0	-24.4	-24.4
265942	V1	2012	12	265942_V1	D2	WE	1.7	77.1	78.8	3	2.35	29	-39.6	-10.6
265942	V3			265942_V3	D2	WE	30.7	37.5	68.2	3.8	2.37	29	-39.6	-10.6
439787	V1	2012	12	439787_V1	P	WE	0.4	27.9	28.3	5.1	2.22	0.2	-12	-11.8
439787	V3			439787_V3	P	WE	0.6	15.9	16.5	4.1	2.31	0.2	-12	-11.8
463083	V1	2012	11	463083_V1	D3	WE	0.9	54.2	55.1	4.6	2.18	1	91.8	92.8
463083	V3			463083_V3	D3	WE	1.9	146	147.9	3.5	2.25	1	91.8	92.8
495572	V1	2012	11	495572_V1	D3	WE	2.1	81.3	83.4	3.9	2.25	-0.5	3.1	2.6
495572	V3			495572_V3	D3	WE	1.6	84.4	86	2.7	2.41	-0.5	3.1	2.6
078175	V1	2012	11	078175_V1	D3	WE	0.3	16.1	16.4	3.3	2.26	2.4	107.9	110.3
078175	V3			078175_V3	D3	WE	2.7	124	126.7	4	2.29	2.4	107.9	110.3
877096	V1	2012	11	877096_V1	D2	WE	1.5	50.8	52.3	3.4	2.1	72.9	-28.6	44.3
877096	V3			877096_V3	D2	WE	74.4	22.2	96.6	4.3	2.25	72.9	-28.6	44.3
309011	V1	2012	11	309011_V1	P	WE	1.8	85.8	87.6	2.7	2.28	0.6	-27.3	-26.7
309011	V3			309011_V3	P	WE	2.4	58.5	60.9	3.6	2.19	0.6	-27.3	-26.7
849826	V1	2012	11	849826_V1	P	WE	1.2	92.1	93.3	2.7	2.26	-0.6	-13.5	-14.1
849826	V3			849826_V3	P	WE	0.6	78.6	79.2	5.4	2.26	-0.6	-13.5	-14.1
881509	V1	2012	12	881509_V1	D2	WE	1	102	103	3.9	2.26	40.3	-61.1	-20.8
881509	V3			881509_V3	D2	WE	41.3	40.9	82.2	3.7	2.27	40.3	-61.1	-20.8
767596	V1	2013	1	767596_V1	P	WE	1.8	20.5	22.3	4.5	2.23	-0.1	-4.2	-4.3
767596	V3			767596_V3	P	WE	1.7	16.3	18	6.2	2.28	-0.1	-4.2	-4.3
133757	V1	2012	11	133757_V1	P	WE	1.9	62.9	64.8	6.3	2.21	1.5	-8.4	-6.9
133757	V3			133757_V3	P	WE	3.4	54.5	57.9	4.9	2.26	1.5	-8.4	-6.9
894079	V1	2012	11	894079_V1	D2	WE	1.7	83.3	85	2.9	2.25	27.9	-33.8	-5.9
894079	V3			894079_V3	D2	WE	29.6	49.5	79.1	2.6	2.26	27.9	-33.8	-5.9
288578	V1	2012	10	288578_V1	D3	WE	1.4	34.5	35.9	4.1	2.3	-0.1	57.7	57.6
288578	V3			288578_V3	D3	WE	1.3	92.2	93.5	4.3	2.31	-0.1	57.7	57.6
834092	V1	2012	10	834092_V1	D2	WE	1.7	46.8	48.5	4.7	2.24	41.4	-29.7	11.7
834092	V3			834092_V3	D2	WE	43.1	17.1	60.2	6.2	2.24	41.4	-29.7	11.7
488499	V1	2012	11	488499_V1	D3	WE	5.2	89.3	94.5	3	2.23	-1.5	13.7	12.2
488499	V3			488499_V3	D3	WE	3.7	103	106.7	4.3	2.34	-1.5	13.7	12.2
877236	V1	2012	12	877236_V1	P	WE	2.6	70.8	73.4	4.1	2.26	-0.9	-14.7	-15.6
877236	V3			877236_V3	P	WE	1.7	56.1	57.8	4.6	2.32	-0.9	-14.7	-15.6
315320	V1	2012	11	315320_V1	P	WE	0.6	49.7	50.3	3.9	2.22	0.8	-19.1	-18.3
315320	V3			315320_V3	P	WE	1.4	30.6	32	4.2	2.27	0.8	-19.1	-18.3
901847	V1	2012	11	901847_V1	D2	WE	1.8	62.3	64.1	8.1	2.32	36.9	-38.5	-1.6
901847	V3			901847_V3	D2	WE	38.7	23.8	62.5	10.8	2.38	36.9	-38.5	-1.6
763166	V1	2012	11	763166_V1	D2	WE	3	23.6	26.6	5.4	2.26	59.7	-13.4	46.3
763166	V3			763166_V3	D2	WE	62.7	10.2	72.9	5.9	2.28	59.7	-13.4	46.3
512366	V1	2012	11	512366_V1	D3	WE	0.4	77.8	78.2	3	2.21	0.4	4.2	4.6
512366	V3			512366_V3	D3	WE	0.8	82	82.8	2.7	2.39	0.4	4.2	4.6
903936	V1	2012	12	903936_V1	D2	WE	1	28.5	29.5	6	2.21	48.6	-15.6	33
903936	V3			903936_V3	D2	WE	49.6	12.9	62.5	4.2	2.34	48.6	-15.6	33
998471	V1	2013	1	998471_V1	D3	WE	0.4	108	108.4	3.7	2.25	0	4	4
998471	V3			998471_V3	D3	WE	0.4	112	112.4	5.1	2.4	0	4	4
936195	V1	2012	12	936195_V1	P	WE	2.6	37.9	40.5	6.2	2.17	-1	-11.5	-12.5
936195	V3			936195_V3	P	WE	1.6	26.4	28	4.9	2.34	-1	-11.5	-12.5
760136	V1	2013	1	760136_V1	D3	WE	2	30.8	32.8	4.1	2.18	-0.1	52.9	52.8
760136	V3			760136_V3	D3	WE	1.9	83.7	85.6	4.2	2.27	-0.1	52.9	52.8
681529	V1	2012	10	681529_V1	P	WE	1.2	72.1	73.3	3.3	2.14	0.3	-33.4	-33.1
681529	V3			681529_V3	P	WE	1.5	38.7	40.2	3.9	2.22	0.3	-33.4	-33.1
920633	V1	2012	11	920633_V1	D3	WE	1.6	42.2	43.8	5	2.19	-0.5	57.8	57.3
920633	V3			920633_V3	D3	WE	1.1	100	101.1	3.6	2.23	-0.5	57.8	57.3
937951	V1	2012	11	937951_V1	D2	WE	2.2	106	108.2	1.1	2.21	50.5	-60.4	-9.9
937951	V3			937951_V3	D2	WE	52.7	45.6	98.3	1.3	2.32	50.5	-60.4	-9.9
560532	V1	2012	11	560532_V1	P	WE	1	65	66	3.3	2.24	0.6	-15.3	-14.7
560532	V3			560532_V3	P	WE	1.6	49.7	51.3	3.8	2.22	0.6	-15.3	-14.7
384153	V1	2012	11	384153_V1	D3	WE	2.6	67.6	70.2	6.8	2.27	-0.6	19	18.4
384153	V3			384153_V3	D3	WE	2	86.6	88.6	6.6	2.24	-0.6	19	18.4
572272	V1	2012	11	572272_V1	D2	WE	0.9	34	34.9	8.2	2.3	55.9	-23.3	32.6
572272	V3			572272_V3	D2	WE	56.8	10.7	67.5	4.9	2.39	55.9	-23.3	32.6
971873	V1	2012	11	971873_V1	D2	WE	1	16.4	17.4	3.2	2.27	57.2	-5.1	52.1
971873	V3			971873_V3	D2	WE	58.2	11.3	69.5	2.6	2.3	57.2	-5.1	52.1
113306	V1	2012	11	113306_V1	D3	WE	1.1	55.7	56.8	3.5	2.21	1.6	69.3	70.9
113306	V3			113306_V3	D3	WE	2.7	125	127.7	3.2	2.22	1.6	69.3	70.9
126936	V1	2012	11	126936_V1	D2	WE	4.2	30.5	34.7	2.7	2.2	42.7	-15.9	26.8
126936	V3			126936_V3	D2	WE	46.9	14.6	61.5	3.2	2.17	42.7	-15.9	26.8
719207	V1	2012	11	719207_V1	D3	WE	1.1	104	105.1	4.2	2.22	-0.3	0	-0.3
719207	V3			719207_V3	D3	WE	0.8	104	104.8	4.3	2.2	-0.3	0	-0.3
361790	V1	2012	12	361790_V1	P	WE	0.4	43.2	43.6	3.3	2.22	1	-10.3	-9.3
361790	V3			361790_V3	P	WE	1.4	32.9	34.3	4.5	2.24	1	-10.3	-9.3
998523	V1	2012	11	998523_V1	D2	WE	1.4	46.8	48.2	3.4	2.21	66.3	-30.5	35.8
998523	V3			998523_V3	D2	WE	67.7	16.3	84	3.5	2.29	66.3	-30.5	35.8
728384	V1	2012	12	728384_V1	P	WE	1.4	19.9	21.3	5.5	2.16	0.2	-4.9	-4.7
728384	V3			728384_V3	P	WE	1.6	15	16.6	5.5	2.18	0.2	-4.9	-4.7
826984	V1	2012	11	826984_V1	P	WE	1.4	66	67.4	2.7	2.28	1.3	-8	-6.7
826984	V3			826984_V3	P	WE	2.7	58	60.7	4.2	2.29	1.3	-8	-6.7
510100	V1	2012	11	510100_V1	D3	WE	3	69.1	72.1	3.7	2.3	-0.8	4	3.2
510100	V3			510100_V3	D3	WE	2.2	73.1	75.3	4.4	2.36	-0.8	4	3.2
250263	V1	2012	11	250263_V1	P	WE	1.6	36.2	37.8	3.3	2.16	0.5	-11.6	-11.1
250263	V3			250263_V3	P	WE	2.1	24.6	26.7	4.3	2.19	0.5	-11.6	-11.1
436338	V1	2012	11	436338_V1	D3	WE	3.2	40.5	43.7	3.9	2.2	-1.4	31.2	29.8
436338	V3			436338_V3	D3	WE	1.8	71.7	73.5	4.8	2.29	-1.4	31.2	29.8
917044	V1	2012	11	917044_V1	D2	WE	1.4	72.2	73.6	4.8	2.26	40.1	-41.4	-1.3
917044	V3			917044_V3	D2	WE	41.5	30.8	72.3	5.4	2.24	40.1	-41.4	-1.3
420850	V1	2012	11	420850_V1	D2	WE	1.6	54.1	55.7	2.1	2.3	29.6	-0.2	29.4
420850	V3			420850_V3	D2	WE	31.2	53.9	85.1	1.6	2.35	29.6	-0.2	29.4
501787	V1	2012	11	501787_V1	P	WE	1.5	80.9	82.4	4.4	2.39	7.3	-32.3	-25
501787	V3			501787_V3	P	WE	8.8	48.6	57.4	6.5	2.28	7.3	-32.3	-25
